# Massively parallel identification of functionally consequential noncoding genetic variants in undiagnosed rare disease patients

**DOI:** 10.1101/2021.11.02.21265771

**Authors:** Jasmine A. McQuerry, Merry Mclaird, Samantha N. Hartin, John C. Means, Jeffrey Johnston, Tomi Pastinen, Scott T. Younger

## Abstract

Clinical whole genome sequencing has enabled the discovery of potentially pathogenic noncoding variants in the genomes of rare disease patients with a prior history of negative genetic testing. However, interpreting the functional consequences of noncoding variants and distinguishing those that contribute to disease etiology remains a challenge. Here we address this challenge by experimentally profiling the functional consequences of rare noncoding variants detected in a cohort of undiagnosed rare disease patients at scale using a massively parallel reporter assay. We demonstrate that this approach successfully identifies rare noncoding variants that alter the regulatory capacity of genomic sequences. In addition, we describe an integrative analysis that utilizes genomic features alongside patient clinical data to further prioritize candidate variants with an increased likelihood of pathogenicity. This work represents an important step towards establishing a framework for the functional interpretation of clinically detected noncoding variants.
