## Supplementary material for "Massively parallel identification of functionally consequential noncoding genetic variants in undiagnosed rare disease patients": Table S6

### Sheet: MPRA Oligo Amp. Primer
Name	Sequence	Target	Purpose
OligoAmp_F	CGACGCGGTCTCTCTCT	Oligo Pool	Amplification of Oligo Library
OligoAmp_R	GCGTCGGGTCTCGATCT	Oligo Pool	Amplification of Oligo Library
InsertAmp_F (T3)	AATTAACCCTCACTAAAGGG	Reporter Insert	Amplification of Reporter Gene
InsertAmp_R (T7)	TAATACGACTCACTATAGG	Reporter Insert	Amplification of Reporter Gene

### Sheet: MPRA Sequencing Library Primers
Name	Sequence	Target	Purpose	Samples
MPRA_P5	AATGATACGGCGACCACCGAGATCTACACTCTTTCCCTACACGACGCTCTTCCGATCT	Universal PCR sequence	Library Reverse Primer	All
MPRA_P7_idx2	caagcagaagacggcatacgagatGCTGGATTgtgactggagttcagacgtgtgctcttccgatctCGCCGCGTGGAGGAGGA	Universal PCR sequence	Library Forward Primer	pDNA1,pDNA2
MPRA_P7_idx7	caagcagaagacggcatacgagatATTGGAGGgtgactggagttcagacgtgtgctcttccgatctCGCCGCGTGGAGGAGGA	Universal PCR sequence	Library Forward Primer	cDNA1
MPRA_P7_idx9	caagcagaagacggcatacgagatCGGTGACCgtgactggagttcagacgtgtgctcttccgatctCGCCGCGTGGAGGAGGA	Universal PCR sequence	Library Forward Primer	cDNA2

### Sheet: sgRNA Designs
Name	sgRNA Sequence	Forward Oligo	Reverse Oligo	Target	Purpose	Samples
sgNT-1	CAAGTGAGCATAAGCGATGT	caccgCAAGTGAGCATAAGCGATGT	aaacACATCGCTTATGCTCACTTGc	No Target	Negative Control	sgNT
sgNT-2	TCTCGTAGCCTAATGCGCCA	caccgTCTCGTAGCCTAATGCGCCA	aaacTGGCGCATTAGGCTACGAGAc	No Target	Negative Control	sgNT
sgNT-3	TGCCCCACCCCAGTGCTCAG	caccgTGCCCCACCCCAGTGCTCAG	aaacCTGAGCACTGGGGTGGGGCAc	No Target	Negative Control	sgNT
sgKDM5B-1	GAAGGTGGGCTCCGGGACCG	caccgGAAGGTGGGCTCCGGGACCG	aaacCGGTCCCGGAGCCCACCTTCc	KDM5B	Perturbation of KDM5B	sgKDM5B
sgKDM5B-2	GTCCGAGACCCGTGCAGACG	caccgGTCCGAGACCCGTGCAGACG	aaacCGTCTGCACGGGTCTCGGACc	KDM5B	Perturbation of KDM5B	sgKDM5B
sgKDM5B-3	TGCACGGGTCTCGGACCGAG	caccgTGCACGGGTCTCGGACCGAG	aaacCTCGGTCCGAGACCCGTGCAc	KDM5B	Perturbation of KDM5B	sgKDM5B
sgVariant-1	GAGTGTGTCTGGAAGGGGAG	caccgGAGTGTGTCTGGAAGGGGAG	aaacCTCCCCTTCCAGACACACTCc	Variant	Perturbation of Variant Site	sgVariant
sgVariant-2	TTTGGGAGTGTGTCTGGAAG	caccgTTTGGGAGTGTGTCTGGAAG	aaacCTTCCAGACACACTCCCAAAc	Variant	Perturbation of Variant Site	sgVariant
sgVariant-3	AGGGGCAGACAGGAGTCAGT	caccgAGGGGCAGACAGGAGTCAGT	aaacACTGACTCCTGTCTGCCCCTc	Variant	Perturbation of Variant Site	sgVariant

### Sheet: PCR Conditions
MPRA Oligo Amplification
1 cycle	25 cycles	1 cycle	Hold
98 C - 1 min	98 C - 10 sec	72 C - 5 min	4 C
	55 C - 30 sec
	72 C - 30 sec
MPRA Sequencing Libraries
1 cycle	30 cycles	1 cycle	Hold
98 C - 30 sec	98 C - 10 sec	72 C - 5 min	4 C
	55 C - 30 sec
	72 C - 45 sec
sgRNA Oligo Annealing
95 C - 5 min
85 C - 1 min
75 C - 1 min
65 C - 5 min
55 C - 1 min
45 C - 1 min
35 C - 5 min
25 C - 1 min
15 C - 1 min
4 C - Hold
